# Metabolomic profiles of chronic distress predict future cardiovascular disease risk

**DOI:** 10.1101/2022.02.26.22271549

**Authors:** Raji Balasubramanian, Katherine H. Shutta, Marta Guasch-Ferre, Tianyi Huang, Shaili C. Jha, Yiwen Zhu, Aladdin H. Shadyab, JoAnn E. Manson, Frank Hu, Kathryn M. Rexrode, Clary B. Clish, Susan E. Hankinson, Laura D. Kubzansky

## Abstract

**Background:** Chronic psychological distress has been associated with increased risk of cardiovascular disease (CVD). However, mechanistic evidence explaining the observed associations remains limited and, with data are particularly sparse among women. This study examined if a metabolite profile linked with distress would be associated with increased risk of CVD.

**Methods:** A plasma metabolite-based distress score (MDS) of twenty metabolites was derived in a cross-sectional, 1:1 matched case-control dataset (n=558 women) in the Nurses’ Health Study (NHS). We then calculated this score in two other cohorts, the Women’s Health Initiative Observational Cohort (WHI-OS) and the Prevención con Dieta Mediterránea (PREDIMED) trial, and tested association with risk of developing adjudicated measures of CVD in each cohort. We considered incident coronary heart disease (CHD) in the WHI-OS dataset which included 944 postmenopausal women (472 CHD cases; mean time to event of 5.8 years), and incident CVD (including stroke, myocardial infarction, CVD death) in the PREDIMED dataset which included 980 men and women (224 CVD cases, mean time to event of 3.1 years).

**Results:** In the WHI-OS, a 1-SD increase in the plasma MDS was associated with a 14% increased risk of incident CHD (odds ratio [OR]=1.14, 95% CI: 1.03 – 1.26), adjusting for known CVD risk factors excluding total and HDL cholesterol. This association was attenuated after including total and HDL cholesterol (OR=1.09; 95% CI: 0.98 – 1.21). Of the component metabolites in the MDS, tryptophan and threonine were inversely associated with incident CHD risk. In PREDIMED, each one SD increase in the MDS was associated with a 17% increased incident CVD risk (OR=1.17, 95% CI: 1.00 – 1.38), after adjusting for risk factors including total and HDL cholesterol. Similar associations were observed in men and women. Four individual metabolites in the MDS were associated with incident CVD risk in fully adjusted models in PREDIMED. Biliverdin and C36:5 PC plasmalogen had inverse associations, whereas C16:0 ceramide and C18:0 LPE each had positive associations with CVD risk.

**Conclusions:** Our study sheds light on the key molecular alterations that characterize chronic distress and are predictive of subsequent CVD risk in men and women. These findings provide additional evidence for the role of distress in CVD development.
