## Supplementary material for "Metabolomic profiles of chronic distress predict future cardiovascular disease risk": Table S1

### Sheet: MetabolitesInputToLasso
Metabolite	% missing values
11-HETE	0
15-HETE	0.00179211
1,7-dimethyluric acid	0.0125448
1-methyladenosine	0.00179211
1-methylguanine	0
1-methylnicotinamide	0
5-acetylamino-6-amino-3-methyluracil	0.0143369
7-methylxanthine	0.016129
allantoin	0
arachidonate	0
asparagine	0
bilirubin	0.0286738
C14:0 CE	0
C16:0 CE	0
C18:0 LPE	0
C18:1 CE	0
C18:1 LPE	0
C18:1 SM	0
C18:2 LPE	0
C20:4 LPC	0
C22:0 Ceramide (d18:1)	0
C22:0 SM	0
C24:0 LPC	0.00179211
C32:0 PC	0
C32:0 PE	0
C32:2 PC	0
C34:2 PC B	0
C34:2 PC plasmalogen	0
C34:3 PC	0
C34:3 PC plasmalogen	0
C34:4 PC	0
C36:0 PE	0
C36:1 PC	0
C36:1 PE	0
C36:4 PC plasmalogen	0
C36:5 PC plasmalogen	0
C36:5 PC plasmalogen-B	0
C38:2 PC	0
C38:2 PE	0
C38:3 PC	0
C38:6 PC	0
C38:6 PC plasmalogen	0
C38:7 PC plasmalogen	0
C38:7 PE plasmalogen	0
C3-DC-CH3 carnitine	0
C40:10 PC	0
C5:1 carnitine	0
C52:1 TAG	0
C54:1 TAG	0
C54:2 TAG	0
C54:3 TAG	0
C58:9 TAG	0
C5-DC carnitine	0
cholate	0
cortisol	0
cortisone	0.00179211
creatine	0
creatinine	0
deoxycholate	0
dimethylurate	0
docosahexaenoate	0
docosapentaenoate	0
eicosapentaenoate	0
eicosatrienoate	0
glutamate	0
glutamine	0
glycochenodeoxycholate	0
glycoursodeoxycholate	0
hippurate	0
histidine	0
homoarginine	0
hydroxymyristate	0
isoleucine	0
lithocholate	0.0591398
N2,N2-dimethylguanosine	0
N6-acetyllysine	0
N-methylproline	0
NMMA	0
p-hydroxyphenylacetate	0
pipecolic acid	0
proline	0
proline-betaine	0
putrescine	0
sphingosine C	0
thiamine	0
thyroxine	0
trimethylbenzene	0
tryptophan	0
valine	0

### Sheet: Validated Metabolites DMS
Metabolite	% missing values
3-methylxanthine	0
biliverdin	0.00179211
C16:0 Ceramide (d18:1)	0
cotinine	0
GABA	0
hydroxycotinine	0.0107527		excluded due to high correlation with cotinine
N4-acetylcytidine	0
pseudouridine	0
serotonin	0.00537634
threonine	0
DMGV	0
