## Supplementary material for "Metabolomic profiles of chronic distress predict future cardiovascular disease risk": Table S2

### Sheet: NHSDistress_WHICHD_IndividualMx
Metabolite	HMDB	Metabolite_Class	NHS-p1	NHS-OR1	NHS-LB1	NHS-UB1		WHI-p1	WHI-q1	WHI-p2	WHI-OR1	WHI-LB1	WHI-UB1	WHI-OR2	WHI-LB2	WHI-UB2
glutamine	HMDB00641	Amino acids, peptides, and analogues	0.180274	1.1288	0.945473	1.34768		5.97e-08	9.74465e-07	0.000175	0.67	0.57	0.77	0.75	0.64	0.87
threonine	HMDB00167	Amino acids, peptides, and analogues	0.0148728	0.797277	0.664395	0.956735		4.05e-05	0.000330535	0.00693	0.75	0.66	0.86	0.82	0.7	0.95
N4-acetylcytidine	HMDB05923	Pyrimidine nucleosides	0.00482792	1.31137	1.08606	1.58342		0.000501	0.00272589	0.132	1.27	1.11	1.45	1.12	0.97	1.3
pseudouridine	HMDB00767	Nucleoside and nucleotide analogues	0.0107348	1.28158	1.05918	1.55068		0.00492	0.0162247	0.0826	1.21	1.06	1.39	1.14	0.98	1.33
biliverdin	HMDB01008	Bilirubins	3.47882e-05	0.666528	0.550048	0.807673		0.00497	0.0162247	0.0883	0.83	0.72	0.94	0.89	0.77	1.02
tryptophan	HMDB00929	Indolyl carboxylic acids and derivatives	0.00255519	0.749518	0.62148	0.903936		0.0123	0.0312463	0.0424	0.85	0.74	0.96	0.87	0.75	0.99
N2,N2-dimethylguanosine	HMDB04824	Purine nucleosides	0.000206054	1.44075	1.18806	1.74719		0.0134	0.0312463	0.485	1.18	1.04	1.35	1.05	0.91	1.22
C16:0 Ceramide (d18:1)	HMDB04949	Ceramides	0.000597357	1.4131	1.15993	1.72154		0.023	0.0469277	0.384	1.16	1.02	1.33	1.07	0.92	1.25
C36:5 PC plasmalogen-B	HMDB11220*	Glycerophosphocholines	0.00787821	0.792548	0.667645	0.940816		0.0606	0.109906	0.734	0.88	0.77	1.01	0.97	0.84	1.13
cotinine	HMDB01046	Pyrrolidinylpyridines	0.00451018	1.32131	1.09018	1.60145		0.119	0.19424	0.768	1.11	0.97	1.26	1.03	0.86	1.23
C34:3 PC	HMDB08006*	Glycerophosphocholines	0.0898117	0.854985	0.713418	1.02464		0.144	0.213679	0.256	0.9	0.78	1.04	0.91	0.77	1.07
3-methylxanthine	HMDB01886	Purines and purine derivatives	0.00340036	1.29622	1.08963	1.54199		0.178	0.24212	0.371	1.1	0.96	1.26	1.07	0.92	1.24
serotonin	HMDB00259	Tryptamines and derivatives	1.33039e-07	0.582383	0.47639	0.71196		0.312	0.391745	0.839	0.94	0.82	1.06	0.99	0.86	1.13
thiamine	HMDB00235	Pyrimidines and pyrimidine derivatives	0.250764	1.10873	0.929666	1.32229		0.356	0.415063	0.872	0.94	0.82	1.07	1.01	0.88	1.17
hippurate	NA	Benzoic acids and derivatives	0.00298036	0.7666	0.643259	0.913591		0.431	0.469005	0.862	0.95	0.83	1.08	0.99	0.86	1.14
creatinine	HMDB00562	Amino acids, peptides, and analogues	0.796778	0.977292	0.82054	1.16399		0.478	0.4868	0.333	1.05	0.92	1.2	1.07	0.93	1.24
GABA	HMDB00112	Amino acids, peptides, and analogues	0.0118295	0.795019	0.664977	0.950491		0.507	0.4868	0.877	0.96	0.84	1.09	0.99	0.86	1.13
C38:3 PC	HMDB08047*	Glycerophosphocholines	0.0249881	1.2137	1.02463	1.43767		0.634	0.574921	0.467	1.03	0.91	1.18	0.95	0.81	1.1
arachidonate	HMDB01043	Fatty acids and conjugates	0.0732404	0.844277	0.701533	1.01607		0.901	0.774039	0.457	1.01	0.89	1.15	0.95	0.83	1.09
C18:0 LPE	HMDB11130*	Glycerophosphoethanolamines	0.0315389	1.21236	1.01718	1.44498		0.95	0.775328	0.889	1	0.88	1.14	0.99	0.86	1.14
NOTE: N4-acetylcytidine has OR>1 (NHS-OR1) for distress in individual metabolite model but also had a 20-MDS coefficient < 0 (Table 2 in paper)

### Sheet: README
NHS-p1	p value for association with distress in NHS; individual metabolite conditional logistic regression adjusting for matching factors
NHS-OR1	odds ratio corresponding to 1 SD increase in metabolite levels; from individual metabolite conditional logistic regression models adjusting for matching factors in NHS with distress as outcome
NHS-LB1	lower bound of a 95% CI for odds ratio corresponding to 1 SD increase in metabolite levels; from individual metabolite conditional logistic regression models adjusting for matching factors in NHS with distress as outcome
NHS-UB1	upper bound of a 95% CI for odds ratio corresponding to 1 SD increase in metabolite levels; from individual metabolite conditional logistic regression models adjusting for matching factors in NHS with distress as outcome
WHI-p1	p value for association with incident CHD in WHI; individual metabolite logistic regression adjusting for matching factors
WHI-q1	q value for association with incident CHD in WHI; individual metabolite logistic regression adjusting for matching factors
WHI-p2	p value for association with incident CHD in WHI; individual metabolite logistic regression adjusting for matching factors + risk factors as described for the full model in Methods
WHI-OR1	odds ratio corresponding to 1 SD increase in metabolite levels; individual metabolite logistic regression adjusting for matching factors in WHI with incident CHD as outcome
WHI-LB1	lower bound of a 95% CI for odds ratio corresponding to 1 SD increase in metabolite levels; from individual metabolite logistic regression models adjusting for matching factors in WHI with incident CHD as outcome
WHI-UB1	upper bound of a 95% CI for odds ratio corresponding to 1 SD increase in metabolite levels; from individual metabolite logistic regression models adjusting for matching factors in WHI with incident CHD as outcome
WHI-OR2	odds ratio corresponding to 1 SD increase in metabolite levels; individual metabolite logistic regression adjusting for matching factors + risk factors (full model) in WHI with incident CHD as outcome
WHI-LB2	lower bound of a 95% CI for odds ratio corresponding to 1 SD increase in metabolite levels; from individual metabolite logistic regression models adjusting for matching factors + risk factors (full model) in WHI with incident CHD as outcome
WHI-UB2	upper bound of a 95% CI for odds ratio corresponding to 1 SD increase in metabolite levels; from individual metabolite logistic regression models adjusting for matching factors + risk factors (full model) in WHI with incident CHD as outcome
															x
