## Supplementary material for "Metabolomic profiles of chronic distress predict future cardiovascular disease risk": Table S3

### Sheet: NHSDistress_PredCVD_IndividualM
Metabolite	Metabolite_Class	NHS-p1	NHS-q1	NHS-OR1	NHS-LB1	NHS-UB1		PREDIMED-p1	PREDIMED-q1	PREDIMED-p2	PREDIMED-OR1	PREDIMED-LB1	PREDIMED-UB1	PREDIMED-OR2	PREDIMED-LB2	PREDIMED-UB2
C16:0 Ceramide (d18:1)	Ceramides	0.000597357	0.0242476	1.4131	1.15993	1.72154		1.48088e-05	0.0002516	0.00299689	1.421	1.21212	1.66587	1.33076	1.10192	1.60713
C18:0 LPE	Glycerophosphoethanolamines	0.0315389	0.134103	1.21236	1.01718	1.44498		0.000110225	0.000936912	0.000429431	1.36818	1.16718	1.6038	1.36542	1.14809	1.6239
DMGV	Keto acids and derivatives	0.000201908	0.0113119	1.45066	1.19223	1.76509		0.00400179	0.0226768	0.0130088	0.814189	0.707827	0.936534	0.827783	0.713076	0.960941
biliverdin	Bilirubins	3.47882e-05	0.00407896	0.666528	0.550048	0.807673		0.00702548	0.0268059	0.0374239	0.80886	0.693247	0.943754	0.840881	0.714248	0.989965
thiamine	Pyrimidines and pyrimidine derivatives	0.250764	0.34273	1.10873	0.929666	1.32229		0.010233	0.0268059	0.0201423	0.819043	0.703292	0.953846	0.825875	0.702801	0.970501
cotinine	Pyrrolidinylpyridines	0.00451018	0.0571609	1.32131	1.09018	1.60145		0.0106636	0.0268059	0.0789257	1.21937	1.04718	1.41986	1.24005	0.975442	1.57645
C36:5 PC plasmalogen-B	Glycerophosphocholines	0.00787821	0.0751073	0.792548	0.667645	0.940816		0.0110377	0.0268059	0.011301	0.817186	0.699364	0.954858	0.801505	0.675395	0.951163
glutamine	Amino acids, peptides, and analogues	0.180274	0.296899	1.1288	0.945473	1.34768		0.0325744	0.0692205	0.122296	0.851107	0.734136	0.986716	0.887891	0.763585	1.03243
pseudouridine	Nucleoside and nucleotide analogues	0.0107348	0.0862412	1.28158	1.05918	1.55068		0.120519	0.227647	0.0130011	1.14199	0.965761	1.35037	1.25692	1.0494	1.50548
N4-acetylcytidine	Pyrimidine nucleosides	0.00482792	0.0588981	1.31137	1.08606	1.58342		0.167433	0.270698	0.0302553	1.11812	0.954212	1.31019	1.20286	1.01778	1.4216
tryptophan	Indolyl carboxylic acids and derivatives	0.00255519	0.0526027	0.749518	0.62148	0.903936		0.175157	0.270698	0.265636	0.898101	0.768866	1.04906	0.911634	0.774595	1.07292
C34:3 PC	Glycerophosphocholines	0.0898117	0.199883	0.854985	0.713418	1.02464		0.304383	0.431209	0.994731	1.08953	0.925068	1.28324	1.00064	0.828423	1.20865
GABA	Amino acids, peptides, and analogues	0.0118295	0.0902187	0.795019	0.664977	0.950491		0.357349	0.467302	0.0968245	0.930388	0.797876	1.08491	0.868551	0.735444	1.02575
threonine	Amino acids, peptides, and analogues	0.0148728	0.104232	0.797277	0.664395	0.956735		0.419588	0.5095	0.74167	0.9381	0.803267	1.09556	1.02859	0.869869	1.21627
C38:3 PC	Glycerophosphocholines	0.0249881	0.122847	1.2137	1.02463	1.43767		0.519872	0.589188	0.782235	1.05554	0.895321	1.24443	1.02752	0.847569	1.24569
hippurate	Benzoic acids and derivatives	0.00298036	0.0545382	0.7666	0.643259	0.913591		0.607086	0.621375	0.933104	0.959961	0.821511	1.12174	0.993092	0.844689	1.16757
creatinine	Amino acids, peptides, and analogues	0.796778	0.557672	0.977292	0.82054	1.16399		0.621375	0.621375	0.436615	0.955547	0.797784	1.14451	1.07785	0.892337	1.30192

### Sheet: Sheet1
NHS-p1	p value for association with distress in NHS; individual metabolite conditional logistic regression adjusting for matching factors
NHS-OR1	odds ratio corresponding to 1 SD increase in metabolite levels; from individual metabolite conditional logistic regression models adjusting for matching factors in NHS with distress as outcome
NHS-LB1	lower bound of a 95% CI for odds ratio corresponding to 1 SD increase in metabolite levels; from individual metabolite conditional logistic regression models adjusting for matching factors in NHS with distress as outcome
NHS-UB1	upper bound of a 95% CI for odds ratio corresponding to 1 SD increase in metabolite levels; from individual metabolite conditional logistic regression models adjusting for matching factors in NHS with distress as outcome
PREDIMED-p1	p value for association with incident CVD in PREDIMED; individual metabolite logistic regression in minimal model
PREDIMED-q1	q value for association with incident CVD in PREDIMED; individual metabolite logistic regression in minimal model
PREDIMED-p2	p value for association with incident CVD in PREDIMED; individual metabolite logistic regression adjusting for the full model in Methods
PREDIMED-OR1	odds ratio corresponding to 1 SD increase in metabolite levels; individual metabolite logistic regression adjusting for minimal model in PREDIMED with incident CVD as outcome
PREDIMED-LB1	lower bound of a 95% CI for odds ratio corresponding to 1 SD increase in metabolite levels; from individual metabolite logistic regression models adjusting for minimal model in PREDIMED with incident CVD as outcome
PREDIMED-UB1	upper bound of a 95% CI for odds ratio corresponding to 1 SD increase in metabolite levels; from individual metabolite logistic regression models adjusting for minimal model in PREDIMED with incident CVD as outcome
PREDIMED-OR2	odds ratio corresponding to 1 SD increase in metabolite levels; individual metabolite logistic regression adjusting for full model in PREDIMED with incident CVD as outcome
PREDIMED-LB2	lower bound of a 95% CI for odds ratio corresponding to 1 SD increase in metabolite levels; from individual metabolite logistic regression models adjusting for full model in PREDIMED with incident CVD as outcome
PREDIMED-UB2	upper bound of a 95% CI for odds ratio corresponding to 1 SD increase in metabolite levels; from individual metabolite logistic regression models adjusting for full model in PREDIMED with incident CVD as outcome
